# NMR metabolomic modelling of age and lifespan: a multi-cohort analysis

**DOI:** 10.1101/2023.11.07.23298200

**Authors:** Chung-Ho E. Lau, Maria Manou, Georgios Markozannes, Mika Ala-Korpela, Yoav Ben- Shlomo, Nish Chaturvedi, Jorgen Engmann, Aleksandra Gentry-Maharaj, Karl-Heinz Herzig, Aroon Hingorani, Marjo-Riitta Järvelin, Mika Kähönen, Mika Kivimäki, Terho Lehtimäki, Saara Marttila, Usha Menon, Patricia B. Munroe, Saranya Palaniswamy, Rui Providencia, Olli Raitakari, Floriaan Schmidt, Sylvain Sebert, Andrew Wong, Paolo Vineis, Ioanna Tzoulaki, Oliver Robinson

## Abstract

Metabolomic age models have been proposed for the study of biological aging, however they have not been widely validated. We aimed to assess the performance of newly developed and existing nuclear magnetic resonance spectroscopy (NMR) metabolomic age models for prediction of chronological age (CA), mortality, and age-related disease.

98 metabolic variables were measured in blood from nine UK and Finnish cohort studies (N ≈ 31,000 individuals, age range 24-86 years). We used non-linear and penalised regression to model CA and time to all-cause mortality. We examined associations of four new and two previously published metabolomic age models, with ageing risk factors and phenotypes. Within the UK Biobank (N≈ 102,000), we tested prediction of CA, incident disease (cardiovascular disease (CVD), type-2 diabetes mellitus, cancer, dementia, chronic obstructive pulmonary disease) and all-cause mortality.

Cross-validated Pearson’s *r* between metabolomic age models and CA ranged between 0.47–0.65 in the training set (mean absolute error: 8-9 years). Metabolomic age models, adjusted for CA, were associated with C-reactive protein, and inversely associated with glomerular filtration rate. Positively associated risk factors included obesity, diabetes, smoking, and physical inactivity. In UK Biobank, correlations of metabolomic age with chronological age were modest (*r* = 0.29–0.33), yet all metabolomic model scores predicted mortality (hazard ratios of 1.01 to 1.06 / metabolomic age year) and CVD, after adjustment for CA.

While metabolomic age models were only moderately associated with CA in an independent population, they provided additional prediction of morbidity and mortality over CA itself, suggesting their wider applicability.
