## Supplementary Tables for "NMR metabolomic modelling of age and lifespan: a multi-cohort analysis"

### Sheet: S1 cohort characteristics
	Supplemental Table 1
		ALSPACDADS	ALSPACMUMS	BWHHS	CAPS	NFBC1966(31y)	NFBC1966(46y)	NSHD	SABRE1	SABRE2	UKCTOCS	WHII	YFS2001	YFS2007	YFS2011	UKB
	Age (N = )	1084	3780	3105	948	5100	5242	536	2774	1269	4227	4060	2038	1923	1802	101524
	mean (SD)	53 (5.1)	48 (4.4)	69 (5.5)	62 (4.4)	31 (0)	46 (0)	53 (0)	52 (7.2)	70 (6.2)	65 (6.3)	55 (6)	32 (5)	38 (5)	42 (5)	57 (8.1)
	% female	0	1	1	0	0.52549	0.570775	0.496269	0.142033	0.236407	1	0.274877	0.546124	0.549142	0.558824	0.536
	% non-white	0.004	0.00473233	0.00355757	0	0	0	0	0.525955	0.520883	0.0402176	0.064532	0	0	0
	BMI (N = )	1077	3766	3078	923	5061	5231	512	2772	1268	4187	3511	2023	1850	1790
	mean (SD)	28 (3.9)	26 (5.1)	27 (4.9)	27 (3.6)	25 (4.1)	27 (4.8)	27 (4.5)	26 (3.7)	28 (4.7)	27 (5.3)	26 (3.9)	25 (4.4)	26 (4.5)	26 (5)	27 (4.7)
	% diabetes	0.0212054	0.0125628	0.0569484	0.0679406	0.0147587	0.0268914	0.0093985	0.095737	0.285264	0.0454223	0.0499436	0.110893	0.00366109	0.331382
	% hypertension	0.117371	0.0196676	0.730246	0.661376	0.207472	0.200483	0.641732	0.268759	0.665879		0.14963	0.046	0.241	0.077
	% of obesity	0.226015	0.189326	0.284276	0.180932	0.0865442	0.21105	0.214844	0.124098	0.235016	0.227609	0.136144	0.119624	0.158378	0.205587
	% physically inactive	0.414658	0.678483	0.643528	0.334741	0.353257	0.171336	0.417154	0.342466	0.300087		0.138519	0.469367	0.129755	0.305736
	% current smoker	0.0988484	0.0865801	0.108927	0.344315	0.294622	0.232068	0.157895	0.220296	0.063		0.0856216	0.349343		0.222421	0.103
	% heavy drinker	0.30237	0.232451	0.144097	0.214514	0.0918471	0.177083	0.267442	0.146283	0.136505	0.191931	0.266548	0.0736685	0.374711	0.0453809
	% low education attainment	0.118006	0.147906	0.630052	0.746739	0.453629	0.725774	0.738281	0.652305		0.46771	0.347619	0.36229	0.319813	0.314488
	% manual occupation	0.281319	0.265385	0.330221	0.668427	0.341285		0.269076	0.695238			0.111194	0.288525	0.239926	0.195297
	% father with manual occupation	0.434356	0.483705			0.688941	0.679571	0.456876	0.739645			0.422919	0.518414	0.514916	0.506047
	SBP (N= )			3081	943	5078		510	2772	1268		4050	2014	1911	1784
	mean (SD)			150 (25)	150 (22)	130 (14)		140 (20)	120 (18)	140 (17)		120 (16)	120 (13)	130 (15)	120 (14)
	DBP (N= )			3081	943	5072		510	2772	1268		4050		1912
	mean (SD)			80 (12)	82 (12)	78 (12)		84 (12)	78 (11)	77 (9.6)		77 (10)		76 (9.9)
	Pulse Pressure (N= )			3081	943	5072		510	2772	1268		4050		1911
	mean (SD)			68 (19)	63 (18)	48 (11)		52 (14)	45 (13)	63 (15)		45 (11)		54 (9.9)
	CRP (N =)			3024						1262		4059	2038	1923	1802
	mean (SD)			3.4 (5.9)						3 (5.7)		2 (3.4)	1.8 (3.6)	1.8 (3.9)	1.7 (3.3)
	eGFR (N = )			3086					2774	1257
	mean (SD)			68 (11)					130 (29)	75 (14)
	FEV1 (N = )			3069				501
	mean (SD)			2 (0.52)				2.9 (0.69)

### Sheet: S2 NMR variable description
Supplemental Table 2	Variable	Description/ long name	Unit	Pruned variable set (24)
	Lactate	Lactate	mmol/l	ü
	GlycA	Glycoprotein acetyls, mainly a1-acid glycoprotein	mmol/l	ü
	Creatinine	Creatinine	mmol/l	ü
	Albumin	Albumin		ü
	Tyr	Tyrosine	mmol/l	ü
	Val	Valine	mmol/l	ü
	Phe	Phenylalanine	mmol/l	ü
	Leu	Leucine	mmol/l
	Ile	Isoleucine	mmol/l
	His	Histidine	mmol/l	ü
	Gln	Glutamine	mmol/l	ü
	Ala	Alanine	mmol/l	ü
	bOHbutyrate	3-hydroxybutyrate	mmol/l	ü
	Acetate	Acetate	mmol/l	ü
	Glucose	Glucose	mmol/l	ü
	Citrate	Citrate	mmol/l	ü
	SFA	Saturated fatty acids	mmol/l
	MUFA	Monounsaturated fatty acids; 16:1, 18:1	mmol/l
	PUFA	Polyunsaturated fatty acids	mmol/l
	Omega_6	Omega-6 fatty acids	mmol/l	ü
	Omega_3	Omega-3 fatty acids	mmol/l
	DHA	Docosahexaenoic acid	mmol/l	ü
	Total_FA	Total fatty acids	mmol/l
	ApoB	Apolipoprotein B	g/l
	ApoA1	Apolipoprotein A-I	g/l
	Cholines	Total cholines	mmol/l
	Sphingomyelins	Sphingomyelins	mmol/l	ü
	Phosphatidylc	Phosphatidylcholine and other cholines	mmol/l
	Remnant_C	Remnant cholesterol (non-HDL, non-LDL -cholesterol)	mmol/l
	Phosphoglyc	Total phosphoglycerides	mmol/l
	Total_TG	Serum total triglycerides	mmol/l
	Total_FC	Free cholesterol	mmol/l
	Total_CE	Esterified cholesterol	mmol/l
	Total_C	Serum total cholesterol	mmol/l
	HDL_size	Mean diameter for HDL particles	nm
	HDL_TG	Triglycerides in HDL	mmol/l	ü
	HDL_C	Total cholesterol in HDL	mmol/l
	LDL_TG	Triglycerides in LDL	mmol/l
	LDL_C	Total cholesterol in LDL	mmol/l
	VLDL_size	Mean diameter for VLDL particles	nm	ü
	VLDL_TG	Triglycerides in VLDL	mmol/l
	VLDL_C	Total cholesterol in VLDL	mmol/l
	S_HDL_TG	Triglycerides in small HDL	mmol/l
	S_HDL_FC	Free cholesterol in small HDL	mmol/l	ü
	S_HDL_PL	Phospholipids in small HDL	mmol/l
	S_HDL_L	Total lipids in small HDL	mmol/l
	M_HDL_TG	Triglycerides in medium HDL	mmol/l
	M_HDL_FC	Free cholesterol in medium HDL	mmol/l	ü
	M_HDL_CE	Cholesterol esters in medium HDL	mmol/l
	M_HDL_C	Total cholesterol in medium HDL	mmol/l
	M_HDL_PL	Phospholipids in medium HDL	mmol/l
	M_HDL_L	Total lipids in medium HDL	mmol/l
	L_HDL_FC	Free cholesterol in large HDL	mmol/l
	L_HDL_CE	Cholesterol esters in large HDL	mmol/l
	L_HDL_C	Total cholesterol in large HDL	mmol/l
	L_HDL_PL	Phospholipids in large HDL	mmol/l
	L_HDL_L	Total lipids in large HDL	mmol/l
	XL_HDL_FC	Free cholesterol in very large HDL	mmol/l
	XL_HDL_C	Total cholesterol in very large HDL	mmol/l	ü
	XL_HDL_PL	Phospholipids in very large HDL	mmol/l
	XL_HDL_L	Total lipids in very large HDL	mmol/l
	S_LDL_TG	Triglycerides in small LDL	mmol/l	ü
	S_LDL_FC	Free cholesterol in small LDL	mmol/l
	S_LDL_CE	Cholesterol esters in small LDL	mmol/l
	S_LDL_C	Total cholesterol in small LDL	mmol/l
	S_LDL_PL	Phospholipids in small LDL	mmol/l
	S_LDL_L	Total lipids in small LDL	mmol/l
	M_LDL_TG	Triglycerides in medium LDL	mmol/l
	M_LDL_FC	Free cholesterol in medium LDL	mmol/l
	M_LDL_CE	Cholesterol esters in medium LDL	mmol/l
	M_LDL_C	Total cholesterol in medium LDL	mmol/l
	M_LDL_PL	Phospholipids in medium LDL	mmol/l
	M_LDL_L	Total lipids in medium LDL	mmol/l
	L_LDL_TG	Triglycerides in large LDL	mmol/l
	L_LDL_FC	Free cholesterol in large LDL	mmol/l
	L_LDL_CE	Cholesterol esters in large LDL	mmol/l
	L_LDL_C	Total cholesterol in large LDL	mmol/l
	L_LDL_PL	Phospholipids in large LDL	mmol/l
	L_LDL_L	Total lipids in large LDL	mmol/l
	IDL_TG	Triglycerides in IDL	mmol/l
	IDL_FC	Free cholesterol in IDL	mmol/l
	IDL_CE	Cholesterol esters in IDL	mmol/l
	IDL_C	Total cholesterol in IDL	mmol/l
	IDL_PL	Phospholipids in IDL	mmol/l
	IDL_L	Total lipids in IDL	mmol/l
	XS_VLDL_TG	Triglycerides in very small VLDL	mmol/l
	XS_VLDL_FC	Free cholesterol in very small VLDL	mmol/l	ü
	XS_VLDL_C	Total cholesterol in very small VLDL	mmol/l
	XS_VLDL_L	Total lipids in very small VLDL	mmol/l
	S_VLDL_TG	Triglycerides in small VLDL	mmol/l
	S_VLDL_FC	Free cholesterol in small VLDL	mmol/l
	S_VLDL_CE	Cholesterol esters in small VLDL	mmol/l
	S_VLDL_C	Total cholesterol in small VLDL	mmol/l
	S_VLDL_PL	Phospholipids in small VLDL	mmol/l
	S_VLDL_L	Total lipids in small VLDL	mmol/l
	M_VLDL_TG	Triglycerides in medium VLDL	mmol/l
	M_VLDL_PL	Phospholipids in medium VLDL	mmol/l
	M_VLDL_L	Total lipids in medium VLDL	mmol/l

### Sheet: S3 Metaanalysis- Age by cohort
Supplemental Table 3	Variable	estimate	standard error	95% CI (lower bound)	95% CI (upper bound)	fixed effect P value	P value (hetergeneity)	I2	FDR
	Albumin	-0.0696234	0.00622619	-0.0818264	-0.0574203	4.97574e-29	1.39567e-14	0.886234	1.16101e-28
	His	-0.0683849	0.00619795	-0.0805327	-0.0562371	2.63498e-28	2.7159e-05	0.742485	6.00531e-28
	S_HDL_PL	-0.0457821	0.0062333	-0.0579992	-0.0335651	2.06112e-13	3.49083e-06	0.771991	3.31131e-13
	Leu	-0.042951	0.00673281	-0.0561471	-0.0297549	1.77837e-10	1.82671e-11	0.861094	2.5258e-10
	VLDL_size	-0.0349547	0.00660872	-0.0479075	-0.0220018	1.22868e-07	0.00681829	0.58865	1.58435e-07
	M_HDL_CE	-0.0314401	0.00631911	-0.0438253	-0.0190549	6.51138e-07	6.26956e-12	0.865563	8.28721e-07
	Ile	-0.0263838	0.00679761	-0.0397068	-0.0130607	0.000103887	1.5407e-14	0.885953	0.000125691
	M_HDL_C	-0.0257958	0.00632241	-0.0381875	-0.0134041	4.50244e-05	1.22873e-12	0.871818	5.51549e-05
	Val	-0.0241344	0.00672708	-0.0373193	-0.0109496	0.000333672	5.49406e-06	0.766125	0.000393974
	Lactate	-0.0193614	0.00628682	-0.0316833	-0.00703947	0.00207222	7.08501e-05	0.725538	0.00238914
	M_HDL_L	-0.0177342	0.00630021	-0.0300824	-0.00538603	0.00487984	2.84254e-13	0.876937	0.00556075
	S_HDL_FC	-0.0123323	0.00621792	-0.0245192	-0.000145408	0.0473284	3.54158e-11	0.858166	0.0515354
	S_HDL_L	-0.00975882	0.0062558	-0.02202	0.00250233	0.118769	1.87998e-12	0.870246	0.127905
	M_HDL_PL	-0.00798463	0.00630586	-0.0203439	0.00437463	0.205433	4.62414e-14	0.882721	0.216478
	M_VLDL_TG	-0.0050018	0.00659009	-0.0179181	0.00791454	0.447859	0.000176462	0.70689	0.462002
	M_HDL_FC	-0.00433755	0.00632827	-0.0167407	0.00806563	0.493077	3.2591e-15	0.890215	0.503349
	M_HDL_TG	0.000175695	0.00637828	-0.0123255	0.0126769	0.978024	3.36905e-08	0.817683	0.978024
	VLDL_TG	0.00359843	0.00658593	-0.00930976	0.0165066	0.584804	1.86827e-05	0.748485	0.590833
	M_VLDL_L	0.0056223	0.00657206	-0.0072587	0.0185033	0.392283	3.18676e-07	0.79831	0.408976
	M_VLDL_PL	0.00926171	0.00656993	-0.00361511	0.0221385	0.158625	1.38853e-08	0.82427	0.16897
	S_HDL_TG	0.0132241	0.00654312	0.00039986	0.0260484	0.043272	0.000181012	0.706329	0.0476478
	GlycA	0.0143772	0.00657838	0.00148382	0.0272706	0.0288505	1.00502e-08	0.826547	0.0321289
	S_VLDL_TG	0.0147896	0.00658548	0.00188235	0.0276969	0.024717	4.89491e-07	0.794087	0.0278422
	Total_TG	0.0213514	0.00653155	0.00854975	0.034153	0.00107945	1.82298e-08	0.822302	0.00125936
	Acetate	0.0227313	0.00620876	0.0105624	0.0349003	0.000251066	7.36608e-07	0.789882	0.000300055
	MUFA	0.0274845	0.00640611	0.0149287	0.0400402	1.78387e-05	5.74405e-20	0.912886	2.2129e-05
	Ala	0.0292465	0.00628727	0.0169236	0.0415693	3.2922e-06	9.45679e-06	0.758646	4.13636e-06
	S_VLDL_PL	0.0368334	0.00653404	0.0240269	0.0496399	1.72883e-08	5.90205e-16	0.894536	2.25901e-08
	S_VLDL_L	0.0387774	0.00654904	0.0259415	0.0516133	3.19837e-09	4.08844e-17	0.90062	4.29371e-09
	L_HDL_CE	0.0393562	0.00687041	0.0258904	0.052822	1.01405e-08	4.98871e-09	0.831269	1.34293e-08
	L_HDL_C	0.0411964	0.00687774	0.0277163	0.0546765	2.10075e-09	1.30881e-08	0.824691	2.85935e-09
	L_HDL_PL	0.0420588	0.00679122	0.0287482	0.0553694	5.89888e-10	3.81595e-08	0.816715	8.14211e-10
	HDL_C	0.0425363	0.00667283	0.0294578	0.0556148	1.83496e-10	1.52735e-16	0.89771	2.56894e-10
	SFA	0.0428712	0.00626149	0.0305989	0.0551435	7.55222e-12	4.3686e-36	0.94822	1.12139e-11
	L_HDL_L	0.0439309	0.00684572	0.0305135	0.0573482	1.38738e-10	5.28808e-08	0.814124	1.99946e-10
	HDL_TG	0.0441639	0.00624663	0.0319208	0.0564071	1.5488e-12	5.49196e-09	0.830638	2.33512e-12
	Phosphoglyc	0.0452896	0.00621574	0.033107	0.0574722	3.1865e-13	1.11773e-44	0.957306	5.03672e-13
	XS_VLDL_TG	0.0460835	0.00647364	0.0333954	0.0587716	1.08998e-12	1.33472e-10	0.851886	1.66903e-12
	L_HDL_FC	0.0468591	0.0068925	0.0333501	0.0603682	1.05664e-11	1.56938e-07	0.804884	1.54553e-11
	S_VLDL_FC	0.0468984	0.00649763	0.0341633	0.0596336	5.28432e-13	5.20974e-19	0.909133	8.22005e-13
	VLDL_C	0.0501597	0.00646799	0.0374827	0.0628368	8.82928e-15	1.03843e-29	0.938421	1.44212e-14
	Total_FA	0.0505508	0.00625922	0.0382829	0.0628186	6.68107e-16	1.31955e-43	0.956353	1.10974e-15
	Phosphatidylc	0.0533924	0.00624122	0.0411598	0.0656249	1.1807e-17	6.05124e-45	0.957536	2.02998e-17
	ApoA1	0.0547812	0.00644568	0.0421479	0.0674145	1.91399e-17	1.04442e-34	0.946381	3.23398e-17
	Cholines	0.0577793	0.00624061	0.0455479	0.0700107	2.07148e-20	4.08609e-50	0.961552	3.691e-20
	Omega_6	0.0586263	0.00618108	0.0465116	0.070741	2.42849e-21	1.91861e-57	0.966083	4.40726e-21
	ApoB	0.0613835	0.00633692	0.0489634	0.0738036	3.43653e-22	3.17944e-51	0.962315	6.47654e-22
	S_VLDL_C	0.0622368	0.00643244	0.0496294	0.0748442	3.83377e-22	7.36448e-33	0.943695	7.08886e-22
	HDL_size	0.0632512	0.00690344	0.0497207	0.0767817	5.08175e-20	4.92471e-09	0.831354	8.89305e-20
	M_LDL_PL	0.0639532	0.00623521	0.0517324	0.076174	1.10334e-24	1.62249e-62	0.968634	2.12014e-24
	Remnant_C	0.0660453	0.0063181	0.0536621	0.0784286	1.41438e-25	3.84481e-50	0.961571	2.82877e-25
	S_LDL_PL	0.0661042	0.00621607	0.0539209	0.0782875	2.06157e-26	1.57029e-69	0.971583	4.2986e-26
	Phe	0.0670686	0.00643337	0.0544594	0.0796777	1.90453e-25	4.61781e-15	0.889288	3.73288e-25
	S_VLDL_CE	0.067503	0.00637523	0.0550078	0.0799982	3.3755e-26	1.33521e-39	0.952375	6.89165e-26
	Gln	0.0693559	0.00631471	0.0569793	0.0817325	4.60136e-28	3.76306e-10	0.846552	1.00207e-27
	Tyr	0.0694161	0.00651724	0.0566425	0.0821896	1.72229e-26	3.83779e-14	0.883283	3.66924e-26
	IDL_CE	0.0694784	0.00619011	0.057346	0.0816108	3.10563e-29	1.9298e-61	0.968126	7.42322e-29
	S_LDL_TG	0.0694814	0.00631434	0.0571055	0.0818573	3.66594e-28	7.18979e-21	0.916141	8.16504e-28
	L_LDL_PL	0.0698936	0.00619268	0.0577561	0.082031	1.53057e-29	2.84092e-60	0.967556	3.84605e-29
	bOHbutyrate	0.0704053	0.00621627	0.0582216	0.082589	9.75922e-30	1.53456e-09	0.838626	2.51685e-29
	PUFA	0.0708773	0.00617683	0.058771	0.0829837	1.76759e-30	6.27181e-62	0.968359	4.94926e-30
	L_LDL_CE	0.0709769	0.00619927	0.0588266	0.0831273	2.37236e-30	3.76004e-61	0.967987	6.4581e-30
	Glucose	0.0709848	0.00632139	0.0585951	0.0833745	2.92747e-29	8.65236e-07	0.788174	7.17229e-29
	M_LDL_CE	0.0718167	0.00620679	0.0596517	0.0839818	5.80225e-31	1.66488e-56	0.965564	1.67241e-30
	M_LDL_C	0.0722601	0.00620407	0.0601003	0.0844199	2.37104e-31	1.73247e-57	0.966107	7.04128e-31
	L_LDL_C	0.072696	0.00618995	0.0605639	0.0848281	7.5636e-32	3.9825e-60	0.967482	2.39107e-31
	S_LDL_FC	0.0727847	0.00620727	0.0606186	0.0849507	9.41123e-32	6.80386e-65	0.969701	2.88219e-31
	M_LDL_FC	0.0728372	0.00619407	0.0606971	0.0849774	6.33433e-32	1.87107e-60	0.967646	2.06921e-31
	LDL_C	0.0730178	0.00619595	0.0608739	0.0851616	4.67753e-32	1.62372e-59	0.967174	1.58068e-31
	IDL_C	0.0731616	0.00618216	0.0610448	0.0852784	2.59477e-32	1.34173e-59	0.967217	9.08169e-32
	S_LDL_CE	0.073661	0.00619953	0.0615102	0.0858119	1.47332e-32	2.98427e-58	0.966517	5.55327e-32
	S_LDL_C	0.0739957	0.00620032	0.0618433	0.0861481	7.85306e-33	3.65893e-60	0.967501	3.0784e-32
	M_LDL_L	0.0741169	0.00620887	0.0619477	0.086286	7.56748e-33	2.62148e-57	0.966009	3.0784e-32
	IDL_TG	0.0747536	0.00631026	0.0623857	0.0871215	2.24786e-32	3.206e-12	0.868213	8.15891e-32
	S_LDL_L	0.0749256	0.00620888	0.0627564	0.0870947	1.56839e-33	7.48903e-62	0.968322	6.68272e-33
	L_LDL_L	0.0755057	0.00619231	0.063369	0.0876424	3.36856e-34	1.63441e-57	0.966121	1.50054e-33
	Total_CE	0.075796	0.0061699	0.0637033	0.0878888	1.09296e-34	9.42051e-71	0.972041	5.10047e-34
	IDL_PL	0.0761606	0.00617852	0.0640509	0.0882703	6.50781e-35	9.63511e-54	0.963939	3.18883e-34
	L_LDL_FC	0.077621	0.00617115	0.0655257	0.0897162	2.78875e-36	7.0438e-56	0.965209	1.70811e-35
	IDL_L	0.0779566	0.00618728	0.0658297	0.0900834	2.12519e-36	3.49039e-54	0.964209	1.38846e-35
	XL_HDL_PL	0.0784439	0.00685704	0.0650043	0.0918834	2.64166e-30	3.23113e-10	0.847362	6.99684e-30
	XS_VLDL_L	0.0801053	0.00629593	0.0677655	0.0924451	4.38703e-37	1.09944e-37	0.950199	3.07092e-36
	IDL_FC	0.0813434	0.00617117	0.0692482	0.0934387	1.12585e-39	9.20662e-53	0.963324	9.19444e-39
	XL_HDL_C	0.0817922	0.00662216	0.068813	0.0947713	4.7938e-35	6.08417e-14	0.881884	2.47259e-34
	XS_VLDL_C	0.0818059	0.00623393	0.0695876	0.0940241	2.44122e-39	1.82852e-40	0.953294	1.84031e-38
	LDL_TG	0.0828049	0.00625965	0.0705362	0.0950736	6.01877e-40	8.72035e-18	0.903818	5.36218e-39
	XL_HDL_FC	0.0829946	0.00671478	0.0698338	0.0961553	4.30232e-35	4.71088e-13	0.87522	2.34237e-34
	Total_C	0.0835614	0.00617024	0.071468	0.0956548	8.75639e-42	4.86671e-68	0.971004	9.53474e-41
	XL_HDL_L	0.0838044	0.00675528	0.0705643	0.0970445	2.43181e-35	6.75356e-12	0.865262	1.40187e-34
	L_LDL_TG	0.0844709	0.00625649	0.0722084	0.0967334	1.53586e-41	1.24107e-15	0.892701	1.50515e-40
	XS_VLDL_FC	0.0856849	0.00623739	0.0734598	0.0979099	6.06968e-43	2.15979e-41	0.954242	7.43536e-42
	M_LDL_TG	0.0861041	0.00623856	0.0738767	0.0983315	2.48195e-43	6.45416e-18	0.904417	3.47472e-42
	Sphingomyelins	0.0941524	0.00624609	0.0819103	0.106395	2.40737e-51	3.55136e-43	0.955959	4.71844e-50
	Creatinine	0.0956838	0.00665078	0.0826485	0.108719	6.25786e-47	1.40302e-17	0.902857	1.02212e-45
	Total_FC	0.10002	0.00617347	0.0879203	0.11212	4.9124e-59	1.01426e-57	0.966233	1.20354e-57
	Omega_3	0.109903	0.0061888	0.0977736	0.122033	1.48292e-70	9.17852e-37	0.949078	4.84421e-69
	DHA	0.110898	0.00621478	0.0987177	0.123079	3.1998e-71	2.54972e-24	0.926569	1.5679e-69
	Citrate	0.130705	0.00614947	0.118652	0.142758	2.98669e-100	1.6329e-21	0.918313	2.92696e-98

### Sheet: S4 Metaanalysis -Age (agegroup)
Supplemental Table 4	Variable	estimate	standard error	fixed effect P value	P value (hetergeneity)	I2	FDR
	Lactate	-0.0147052	0.00362523	4.98466e-05	0.526222	0	0.000287351
	GlycA	-0.00515975	0.00344132	0.133782	0.400742	0.0410632	0.165958
	Creatinine	0.0137907	0.00321706	1.81311e-05	0.00840658	0.610933	0.000163766
	Albumin	-0.0149198	0.00362865	3.92819e-05	0.527937	0	0.000256642
	Tyr	0.00517655	0.00346767	0.135488	0.0433281	0.497943	0.165973
	Val	-0.00894327	0.00327404	0.00630325	0.0424831	0.499775	0.0118792
	Phe	0.00342809	0.00351582	0.329536	0.028078	0.534924	0.366968
	Leu	-0.0131118	0.0032291	4.89617e-05	0.0314402	0.525919	0.000287351
	Ile	-0.0154816	0.00324316	1.80945e-06	0.0394979	0.506417	3.79336e-05
	His	-0.0118411	0.00366734	0.00124311	0.00807135	0.613005	0.00259202
	Gln	0.0117396	0.00355155	0.000948144	0.196616	0.278671	0.00216089
	Ala	-0.00125852	0.00361451	0.727701	0.579746	0	0.750681
	bOHbutyrate	0.0131967	0.00359528	0.000242005	0.195199	0.280332	0.000817809
	Acetate	0.000444454	0.00365254	0.90315	0.000619439	0.707303	0.91246
	Glucose	0.00642164	0.00358742	0.0734464	0.144683	0.341504	0.0999688
	Citrate	0.024573	0.00363943	1.45941e-11	1.20882e-07	0.831725	1.43022e-09
	SFA	0.00283851	0.00356016	0.425278	0.100275	0.400872	0.453013
	MUFA	-2.64243e-05	0.00347461	0.993932	0.332635	0.122387	0.993932
	PUFA	0.00890788	0.00357767	0.0127796	1.12261e-05	0.784126	0.0215932
	Omega_6	0.00778542	0.00359728	0.0304449	0.00011864	0.745322	0.0452061
	Omega_3	0.015442	0.00356102	1.44837e-05	5.88834e-07	0.817855	0.000157711
	DHA	0.0148084	0.00353797	2.84453e-05	0.000102897	0.748097	0.000204301
	Total_FA	0.00395679	0.00353302	0.262737	0.0149689	0.578496	0.299398
	ApoB	0.00797553	0.00347848	0.0218581	8.36306e-06	0.788094	0.0340015
	ApoA1	0.00853794	0.00333992	0.0105781	0.00598195	0.627514	0.018187
	Cholines	0.00727948	0.00344715	0.0347088	0.000354624	0.721477	0.0500216
	Sphingomyelins	0.0154307	0.00345591	8.0057e-06	0.000718085	0.703273	0.00011208
	Phosphatidylc	0.00668875	0.00344089	0.0519077	0.000693851	0.70422	0.0726708
	Remnant_C	0.00898632	0.00349376	0.0101081	7.39757e-06	0.789702	0.0176892
	Phosphoglyc	0.00446094	0.00348987	0.20116	0.000784295	0.700808	0.234686
	Total_TG	-0.00338118	0.0034499	0.327046	0.818271	0	0.366968
	Total_FC	0.0153541	0.00351283	1.23748e-05	3.8732e-07	0.821758	0.000151591
	Total_CE	0.0119996	0.00352145	0.000655459	6.84509e-08	0.836175	0.0015294
	Total_C	0.0130138	0.00351657	0.000214991	6.77592e-08	0.836252	0.000780339
	HDL_size	0.0109671	0.00310818	0.000417966	0.137592	0.350515	0.00105027
	HDL_TG	-0.000894386	0.00360231	0.803917	0.435636	0	0.820665
	HDL_C	0.00861995	0.00324775	0.00795133	0.156404	0.32689	0.0144302
	LDL_TG	0.0117242	0.00356094	0.000993224	0.377556	0.0692836	0.00221218
	LDL_C	0.0129418	0.00354945	0.000266221	2.28996e-08	0.844076	0.000868334
	VLDL_size	-0.0152336	0.0033892	6.9659e-06	0.993622	0	0.00011208
	VLDL_TG	-0.00601444	0.00340456	0.0772983	0.861371	0	0.10377
	VLDL_C	0.00471582	0.00343602	0.169919	0.00914761	0.606547	0.203073
	S_HDL_TG	-0.00603627	0.00344826	0.0800274	0.806663	0	0.105982
	S_HDL_FC	-0.0059807	0.0036344	0.0998498	0.63074	0	0.127082
	S_HDL_PL	-0.0132313	0.00364804	0.00028677	0.581992	0	0.000868334
	S_HDL_L	-0.0072923	0.00362542	0.0442794	0.38977	0.054498	0.0628896
	M_HDL_TG	-0.00857673	0.00355952	0.0159735	0.88255	0	0.0256623
	M_HDL_FC	-0.003411	0.00352538	0.333267	0.363856	0.0856745	0.366968
	M_HDL_CE	-0.00645604	0.00355575	0.069422	0.654807	0	0.095822
	M_HDL_C	-0.00581137	0.00354861	0.101495	0.585358	0	0.127519
	M_HDL_PL	-0.00457521	0.00351405	0.192925	0.219118	0.252528	0.22779
	M_HDL_L	-0.00588198	0.00353778	0.0963887	0.355123	0.0960273	0.125948
	L_HDL_FC	0.00947607	0.00319655	0.00303211	0.224884	0.245888	0.00606423
	L_HDL_CE	0.00781751	0.0031719	0.0137162	0.112672	0.383486	0.0227828
	L_HDL_C	0.008226	0.00317303	0.00952872	0.131713	0.358096	0.0169784
	L_HDL_PL	0.00694354	0.00320753	0.0304062	0.180713	0.297453	0.0452061
	L_HDL_L	0.00773223	0.00317528	0.0148862	0.128688	0.362041	0.0243141
	XL_HDL_FC	0.016306	0.00328302	6.80824e-07	0.437969	0	2.22402e-05
	XL_HDL_C	0.0170323	0.00331901	2.871e-07	0.234589	0.234749	1.40679e-05
	XL_HDL_PL	0.0132932	0.0031804	2.91858e-05	0.0909767	0.414487	0.000204301
	XL_HDL_L	0.0153653	0.00322796	1.93539e-06	0.159699	0.322835	3.79336e-05
	S_LDL_TG	0.00850835	0.00355122	0.0165799	0.277978	0.185233	0.0262069
	S_LDL_FC	0.0132102	0.0035191	0.000174142	2.60835e-08	0.843179	0.000760112
	S_LDL_CE	0.013284	0.00354847	0.000181414	1.25338e-08	0.848089	0.000760112
	S_LDL_C	0.0134607	0.00354112	0.000143957	1.04494e-08	0.849258	0.000705387
	S_LDL_PL	0.0107162	0.00351715	0.00231255	5.38128e-07	0.818709	0.00472145
	S_LDL_L	0.0130894	0.00352802	0.000207163	6.37355e-08	0.836716	0.000780339
	M_LDL_TG	0.0133625	0.00357031	0.000182066	0.359645	0.0906756	0.000760112
	M_LDL_FC	0.0131943	0.00353979	0.000193443	8.26228e-08	0.834731	0.000760112
	M_LDL_CE	0.0126754	0.00355267	0.000359932	2.43891e-08	0.843643	0.000955431
	M_LDL_C	0.0128889	0.00354914	0.000281709	2.75016e-08	0.842811	0.000868334
	M_LDL_PL	0.00977378	0.00352433	0.00555022	1.10268e-06	0.811655	0.0106651
	M_LDL_L	0.0127377	0.00354156	0.000322357	2.44758e-07	0.825834	0.0009026
	L_LDL_TG	0.0122608	0.00355899	0.000571002	0.472231	0	0.00136483
	L_LDL_FC	0.0140667	0.00356469	7.94288e-05	2.92193e-07	0.824284	0.000409685
	L_LDL_CE	0.012242	0.00354875	0.000561266	2.1685e-08	0.844448	0.00136483
	L_LDL_C	0.0126777	0.00355389	0.000360724	3.41219e-08	0.841293	0.000955431
	L_LDL_PL	0.0115609	0.00355032	0.00112877	3.9536e-07	0.82157	0.00240477
	L_LDL_L	0.0128059	0.0035489	0.000308069	4.27807e-07	0.820848	0.000887963
	IDL_TG	0.0101795	0.00355611	0.00420278	0.751816	0	0.00823745
	IDL_FC	0.0150375	0.0035619	2.42409e-05	1.15397e-06	0.811188	0.000197967
	IDL_CE	0.0115957	0.0035592	0.00112217	4.10218e-08	0.839973	0.00240477
	IDL_C	0.0126734	0.00356016	0.00037115	8.05634e-08	0.834926	0.000957176
	IDL_PL	0.0132637	0.00355897	0.000193906	3.87251e-06	0.797763	0.000760112
	IDL_L	0.0130553	0.00355098	0.00023642	2.14483e-06	0.804563	0.000817809
	XS_VLDL_TG	0.00316644	0.00346785	0.361197	0.84857	0	0.393304
	XS_VLDL_FC	0.0150892	0.00352248	1.83819e-05	7.4163e-05	0.754236	0.000163766
	XS_VLDL_C	0.014339	0.00355574	5.51537e-05	6.14279e-05	0.757622	0.000300281
	XS_VLDL_L	0.0127285	0.00351428	0.000292398	0.00115304	0.689476	0.000868334
	S_VLDL_TG	-0.0038793	0.00338548	0.251852	0.891993	0	0.29037
	S_VLDL_FC	0.00307243	0.00342671	0.369927	0.189175	0.287421	0.398383
	S_VLDL_CE	0.00945437	0.00349322	0.00679974	3.89071e-05	0.765421	0.0125731
	S_VLDL_C	0.00741631	0.00345566	0.0318623	0.00138573	0.683722	0.0466046
	S_VLDL_PL	0.00120597	0.00341076	0.723654	0.33092	0.124382	0.750681
	S_VLDL_L	0.00140047	0.0033989	0.680313	0.244945	0.222904	0.716889
	M_VLDL_TG	-0.00749821	0.00339692	0.0272892	0.867297	0	0.0417866
	M_VLDL_PL	-0.00483725	0.00340906	0.155916	0.700442	0	0.188639
	M_VLDL_L	-0.00562026	0.00341196	0.0995127	0.768078	0	0.127082

### Sheet: S5 Metaanalysis of Mortality
Supplemental Table 5	Variable	estimate	standard error	95% CI (lower bound)	95% CI (upper bound)	fixed effect P value	P value (hetergeneity)	I2	FDR
	Lactate	0.0958474	0.021616	0.0534808	0.138214	9.24615e-06	4.27332e-07	0.931814	2.21006e-05
	GlycA	0.132164	0.0214908	0.0900425	0.174285	7.75895e-10	0.0168009	0.755281	1.2673e-08
	Creatinine	0.0644683	0.0204161	0.0244535	0.104483	0.00159007	0.000622881	0.86452	0.00288569
	Albumin	-0.0309766	0.0214897	-0.0730955	0.0111424	0.149454	0.260574	0.256433	0.185653
	Tyr	0.0260837	0.0224236	-0.0178657	0.0700332	0.244738	0.459073	0	0.292491
	Val	-0.0190006	0.0227627	-0.0636148	0.0256135	0.403873	0.0356239	0.700126	0.449767
	Phe	0.203879	0.0213746	0.161986	0.245773	1.4506e-21	7.03404e-05	0.895421	1.42159e-19
	Leu	-0.0228603	0.0226239	-0.0672023	0.0214816	0.312279	0.356905	0.0293944	0.360039
	Ile	-0.0294631	0.0232714	-0.0750742	0.0161481	0.20549	0.730893	0	0.248618
	His	-0.0482506	0.0219987	-0.0913672	-0.005134	0.0282828	0.00553107	0.807595	0.0426417
	Gln	-0.112849	0.0213787	-0.15475	-0.070947	1.30216e-07	0.00130589	0.849417	7.08954e-07
	Ala	0.0237011	0.0219864	-0.0193914	0.0667937	0.281038	3.95603e-05	0.901358	0.327877
	bOHbutyrate	0.0895302	0.0186511	0.0529746	0.126086	1.58467e-06	0.30485	0.158204	4.85304e-06
	Acetate	0.0853233	0.0210876	0.0439923	0.126654	5.20702e-05	0.000206765	0.88213	0.000110932
	Glucose	0.0489366	0.0196593	0.0104051	0.0874682	0.0128019	0.000110907	0.890192	0.020567
	Citrate	0.0490365	0.0205278	0.00880263	0.0892703	0.0169045	1.76354e-05	0.908639	0.0262959
	SFA	-0.0181254	0.022171	-0.0615798	0.0253291	0.413629	0.153175	0.467	0.455456
	MUFA	0.0555918	0.0219399	0.0125904	0.0985932	0.0112826	0.142169	0.487373	0.0184282
	PUFA	-0.159245	0.02174	-0.201855	-0.116635	2.38961e-13	0.0722723	0.619383	1.17091e-11
	Omega_6	-0.146782	0.0217858	-0.189481	-0.104082	1.61157e-11	0.138108	0.494878	5.26445e-10
	Omega_3	-0.132218	0.0227391	-0.176786	-0.0876502	6.07893e-09	0.000790372	0.860003	5.41577e-08
	DHA	-0.119544	0.0225984	-0.163836	-0.0752518	1.22364e-07	0.0275371	0.721621	7.05395e-07
	Total_FA	-0.0418865	0.0220556	-0.0851147	0.00134158	0.0575465	0.246684	0.285535	0.0829347
	ApoB	-0.109664	0.0219793	-0.152743	-0.0665859	6.0552e-07	0.121843	0.524945	2.37364e-06
	ApoA1	-0.0752395	0.0227673	-0.119863	-0.0306164	0.00095073	0.550186	0	0.00186343
	Cholines	-0.0985605	0.0220525	-0.141783	-0.0553385	7.84525e-06	0.00504327	0.810953	2.00862e-05
	Sphingomyelins	-0.0897467	0.0215273	-0.131939	-0.0475539	3.05979e-05	0.0523465	0.661002	6.66354e-05
	Phosphatidylc	-0.0826557	0.0221571	-0.126083	-0.0392286	0.000191146	0.0100954	0.782404	0.000398559
	Remnant_C	-0.106196	0.0219643	-0.149245	-0.0631463	1.33205e-06	0.205728	0.367569	4.21801e-06
	Phosphoglyc	-0.0972329	0.0221272	-0.140601	-0.0538644	1.11145e-05	0.0149543	0.762061	2.59339e-05
	Total_TG	0.0120271	0.0223206	-0.0317204	0.0557746	0.590001	0.308272	0.150219	0.61923
	Total_FC	-0.0993405	0.0213693	-0.141224	-0.0574573	3.33975e-06	0.073531	0.616865	9.35129e-06
	Total_CE	-0.127948	0.0215642	-0.170213	-0.0856826	2.96848e-09	0.28862	0.195265	2.90911e-08
	Total_C	-0.121354	0.0214969	-0.163487	-0.0792207	1.65008e-08	0.187116	0.403351	1.19654e-07
	HDL_size	-0.0615779	0.0231787	-0.107007	-0.0161484	0.00789201	0.446342	0	0.0133348
	HDL_TG	0.0348674	0.0220405	-0.00833116	0.078066	0.113656	0.0962413	0.572813	0.150518
	HDL_C	-0.0422162	0.0231884	-0.0876647	0.00323232	0.0686722	0.40845	0	0.0975344
	LDL_TG	0.122467	0.0215954	0.0801405	0.164793	1.41992e-08	0.00950819	0.785205	1.1596e-07
	LDL_C	-0.114234	0.0214174	-0.156212	-0.0722572	9.62159e-08	0.126675	0.516004	5.89322e-07
	VLDL_size	-0.0561513	0.0226786	-0.1006	-0.0117021	0.0132878	0.00679511	0.799662	0.0210032
	VLDL_TG	-0.0171212	0.0225029	-0.061226	0.0269836	0.446749	0.28142	0.211299	0.48646
	VLDL_C	-0.071972	0.022351	-0.115779	-0.0281649	0.00128152	0.492466	0	0.00241517
	S_HDL_TG	0.11117	0.0223516	0.0673619	0.154979	6.56864e-07	0.217385	0.344729	2.38417e-06
	S_HDL_FC	0.0891275	0.0211011	0.0477701	0.130485	2.40185e-05	4.07017e-05	0.901081	5.34957e-05
	S_HDL_PL	0.0376602	0.0214784	-0.00443681	0.0797571	0.0795345	0.15229	0.468642	0.110437
	S_HDL_L	0.0368857	0.02107	-0.00441074	0.0781822	0.0800103	0.0670548	0.629937	0.110437
	M_HDL_TG	-0.0323491	0.0224531	-0.0763564	0.0116583	0.149659	0.150991	0.471049	0.185653
	M_HDL_FC	-0.024004	0.0222019	-0.0675189	0.019511	0.279623	0.332587	0.0916151	0.327877
	M_HDL_CE	-0.0497398	0.0226112	-0.094057	-0.00542257	0.0278224	0.591646	0	0.0426031
	M_HDL_C	-0.0445095	0.0225352	-0.0886777	-0.000341295	0.0482558	0.536444	0	0.0716525
	M_HDL_PL	-0.0144267	0.0220777	-0.0576983	0.0288448	0.513465	0.685014	0	0.552963
	M_HDL_L	-0.0331359	0.0223033	-0.0768495	0.0105777	0.13736	0.725006	0	0.174821
	L_HDL_FC	-0.0213957	0.0235937	-0.0676384	0.024847	0.36449	0.343589	0.0639404	0.410575
	L_HDL_CE	-0.00963368	0.0233735	-0.0554449	0.0361775	0.68022	0.47637	0	0.687233
	L_HDL_C	-0.0125493	0.0234369	-0.0584847	0.0333861	0.592338	0.4379	0	0.61923
	L_HDL_PL	-0.0112397	0.0230698	-0.0564558	0.0339763	0.626114	0.641005	0	0.645886
	L_HDL_L	-0.0109369	0.0232467	-0.0564994	0.0346257	0.638019	0.573171	0	0.651311
	XL_HDL_FC	-0.071965	0.0234542	-0.117934	-0.0259956	0.00215265	0.220996	0.337577	0.00376714
	XL_HDL_C	-0.0734623	0.0231571	-0.118849	-0.0280753	0.00151212	0.082936	0.598343	0.00279599
	XL_HDL_PL	-0.0630218	0.0238005	-0.10967	-0.0163736	0.008099	0.297923	0.174181	0.0134526
	XL_HDL_L	-0.0701878	0.0235541	-0.116353	-0.0240226	0.00288383	0.1428	0.486207	0.00495816
	S_LDL_TG	0.070841	0.0219504	0.027819	0.113863	0.00124954	0.177887	0.420829	0.00240109
	S_LDL_FC	-0.103495	0.0214072	-0.145452	-0.0615375	1.33427e-06	0.58734	0	4.21801e-06
	S_LDL_CE	-0.11255	0.0214017	-0.154496	-0.0706032	1.44902e-07	0.14616	0.479994	7.1002e-07
	S_LDL_C	-0.111901	0.0214117	-0.153867	-0.0699347	1.73076e-07	0.202897	0.373063	8.07689e-07
	S_LDL_PL	-0.108976	0.0214443	-0.151006	-0.0669464	3.73805e-07	0.217082	0.345327	1.59274e-06
	S_LDL_L	-0.101104	0.0214776	-0.143199	-0.0590085	2.50889e-06	0.263564	0.250071	7.23152e-06
	M_LDL_TG	0.130831	0.0214972	0.0886975	0.172965	1.15787e-09	0.01135	0.776713	1.41839e-08
	M_LDL_FC	-0.101634	0.0213643	-0.143507	-0.0597602	1.96339e-06	0.279525	0.21548	5.83067e-06
	M_LDL_CE	-0.10965	0.0214254	-0.151643	-0.0676568	3.09214e-07	0.150074	0.472749	1.37741e-06
	M_LDL_C	-0.108581	0.0214185	-0.15056	-0.0666014	3.98872e-07	0.169943	0.435759	1.62873e-06
	M_LDL_PL	-0.10496	0.021575	-0.147247	-0.0626743	1.14505e-06	0.141263	0.489049	3.86949e-06
	M_LDL_L	-0.0930904	0.021466	-0.135163	-0.0510179	1.4467e-05	0.269189	0.238003	3.29712e-05
	L_LDL_TG	0.134027	0.0215257	0.0918378	0.176217	4.77315e-10	0.00220637	0.836505	9.35537e-09
	L_LDL_FC	-0.106121	0.0213084	-0.147885	-0.0643574	6.35048e-07	0.138923	0.493372	2.38417e-06
	L_LDL_CE	-0.120945	0.0214476	-0.162982	-0.0789087	1.70934e-08	0.0789258	0.606182	1.19654e-07
	L_LDL_C	-0.117575	0.021414	-0.159545	-0.0756041	4.00673e-08	0.0895443	0.585582	2.61773e-07
	L_LDL_PL	-0.112831	0.0214465	-0.154865	-0.0707961	1.43262e-07	0.0823555	0.599473	7.1002e-07
	L_LDL_L	-0.0976122	0.021442	-0.139638	-0.0555867	5.30407e-06	0.205405	0.368198	1.44389e-05
	IDL_TG	0.128859	0.0216538	0.0864184	0.1713	2.66712e-09	0.000465898	0.869648	2.9042e-08
	IDL_FC	-0.104108	0.0213253	-0.145904	-0.0623109	1.05074e-06	0.3231	0.114883	3.6776e-06
	IDL_CE	-0.139992	0.021552	-0.182233	-0.0977512	8.27185e-11	0.0462477	0.674664	2.0266e-09
	IDL_C	-0.130907	0.0214893	-0.173025	-0.0887886	1.1171e-09	0.0812368	0.601655	1.41839e-08
	IDL_PL	-0.0956696	0.0214248	-0.137661	-0.0536777	7.99348e-06	0.185189	0.407014	2.00862e-05
	IDL_L	-0.0958057	0.0215036	-0.137952	-0.0536595	8.37609e-06	0.347791	0.0531681	2.05214e-05
	XS_VLDL_TG	0.0737561	0.0222128	0.0302199	0.117292	0.000898764	0.0159621	0.758311	0.00179753
	XS_VLDL_FC	-0.037644	0.0218216	-0.0804135	0.00512555	0.0845132	0.244841	0.289341	0.115032
	XS_VLDL_C	-0.0766805	0.0217706	-0.11935	-0.034011	0.00042797	0.894893	0	0.000873772
	XS_VLDL_L	-0.0336604	0.0220188	-0.0768165	0.00949569	0.126336	0.56094	0	0.162907
	S_VLDL_TG	0.00408075	0.0225351	-0.0400872	0.0482487	0.856302	0.559088	0	0.856302
	S_VLDL_FC	-0.0119483	0.0224123	-0.0558756	0.031979	0.593955	0.26879	0.238864	0.61923
	S_VLDL_CE	-0.10016	0.0220608	-0.143398	-0.0569218	5.62041e-06	0.510241	0	1.48865e-05
	S_VLDL_C	-0.0696447	0.0222846	-0.113322	-0.0259678	0.00177657	0.983232	0	0.00316552
	S_VLDL_PL	-0.0212174	0.0224824	-0.0652821	0.0228474	0.345307	0.459848	0	0.393489
	S_VLDL_L	-0.0296066	0.0225634	-0.07383	0.0146168	0.189468	0.748443	0	0.232099
	M_VLDL_TG	-0.0351318	0.0226728	-0.0795696	0.00930597	0.121257	0.192708	0.39268	0.158443
	M_VLDL_PL	-0.0370466	0.0225483	-0.0812405	0.0071473	0.100386	0.308896	0.148754	0.134764
	M_VLDL_L	-0.0436676	0.0226326	-0.0880267	0.000691543	0.0536801	0.239011	0.301309	0.0785172

### Sheet: S6 Main - AA andRisk factor
Supplemental Table 6	Biomarker/ Risk Factor	metric	estimate	95% CI (lower)	95% CI (upper)	P value
	systolic BP	Akker et al.	0.0175285	0.00497025	0.0300867	0.00622534
	systolic BP	Elastic Net	0.0337177	0.0210312	0.0464041	1.89728e-07
	systolic BP	MARS	0.0445888	0.0319418	0.0572357	4.84144e-12
	systolic BP	Phenotypic	0.0695425	0.0570478	0.0820372	1.04778e-27
	systolic BP	Deelen et al.	0.0820221	0.0696183	0.0944258	2.04552e-38
	systolic BP	Study Mortality Score	0.108254	0.0961288	0.120379	1.46088e-68
	diastolic BP	Akker et al.	-0.000376546	-0.0144296	0.0136765	0.958117
	diastolic BP	Elastic Net	0.0279123	0.0135385	0.042286	0.000141208
	diastolic BP	MARS	0.0311006	0.0167857	0.0454155	2.06063e-05
	diastolic BP	Phenotypic	0.0560828	0.0419281	0.0702375	8.12456e-15
	diastolic BP	Deelen et al.	0.0278438	0.0137868	0.0419007	0.000103485
	diastolic BP	Study Mortality Score	0.0871583	0.073451	0.100866	1.19491e-35
	pulse pressure	Akker et al.	-0.0118868	-0.0255671	0.00179359	0.0885681
	pulse pressure	Elastic Net	-0.000172314	-0.0141378	0.0137931	0.980706
	pulse pressure	MARS	0.0128498	-0.00106431	0.0267639	0.0702891
	pulse pressure	Phenotypic	0.0309114	0.0171483	0.0446745	1.07256e-05
	pulse pressure	Deelen et al.	0.0686586	0.0550332	0.0822841	5.27538e-23
	pulse pressure	Study Mortality Score	0.0488828	0.03552	0.0622457	7.51265e-13
	C-reactive protein	Akker et al.	0.0939509	0.076855	0.111047	4.71735e-27
	C-reactive protein	Elastic Net	0.210712	0.193733	0.22769	1.07547e-130
	C-reactive protein	MARS	0.182784	0.165729	0.19984	5.88056e-98
	C-reactive protein	Phenotypic	0.175285	0.158521	0.192049	2.46351e-93
	C-reactive protein	Deelen et al.	0.349967	0.334103	0.36583	0
	C-reactive protein	Study Mortality Score	0.409397	0.394342	0.424452	0
	glomerular filtration rate	Akker et al.	-0.0412581	-0.0640021	-0.0185142	0.000377366
	glomerular filtration rate	Elastic Net	-0.299015	-0.321641	-0.276388	6.39882e-148
	glomerular filtration rate	MARS	-0.197443	-0.220628	-0.174257	1.52625e-62
	glomerular filtration rate	Phenotypic	-0.333531	-0.355582	-0.311479	3.96927e-193
	glomerular filtration rate	Deelen et al.	-0.0483645	-0.0709969	-0.0257322	2.80956e-05
	glomerular filtration rate	Study Mortality Score	-0.0994775	-0.121869	-0.0770863	3.10495e-18
	forced expiratory volume	Akker et al.	0.00974852	-0.0197788	0.0392758	0.517575
	forced expiratory volume	Elastic Net	-0.0611115	-0.0911726	-0.0310503	6.76437e-05
	forced expiratory volume	MARS	-0.0649735	-0.0952683	-0.0346787	2.62756e-05
	forced expiratory volume	Phenotypic	-0.0554485	-0.0852073	-0.0256898	0.000260272
	forced expiratory volume	Deelen et al.	-0.152644	-0.181724	-0.123565	7.96552e-25
	forced expiratory volume	Study Mortality Score	-0.169228	-0.198131	-0.140326	1.74482e-30
	diabetes	Akker et al.	0.25912	0.207751	0.310489	4.75698e-23
	diabetes	Elastic Net	0.20746	0.155896	0.259024	3.12992e-15
	diabetes	MARS	0.400745	0.349651	0.451839	2.50003e-53
	diabetes	Phenotypic	0.476711	0.425197	0.528225	1.61302e-73
	diabetes	Deelen et al.	0.751923	0.70015	0.803696	3.13964e-178
	diabetes	Study Mortality Score	0.498184	0.445	0.551368	2.7802e-75
	hypertension	Akker et al.	0.102939	0.068517	0.137362	4.59457e-09
	hypertension	Elastic Net	0.0596634	0.025352	0.0939748	0.000654063
	hypertension	MARS	0.103141	0.0687897	0.137493	3.98509e-09
	hypertension	Phenotypic	0.120758	0.0860122	0.155504	9.63835e-12
	hypertension	Deelen et al.	0.182481	0.147417	0.217546	1.98387e-24
	hypertension	Study Mortality Score	0.313619	0.278366	0.348872	4.36835e-68
	obesity	Akker et al.	0.258933	0.233712	0.284155	4.76784e-90
	obesity	Elastic Net	0.0842726	0.0583849	0.11016	1.7675e-10
	obesity	MARS	0.0893487	0.0634652	0.115232	1.32661e-11
	obesity	Phenotypic	0.0826199	0.0565312	0.108709	5.4009e-10
	obesity	Deelen et al.	0.127428	0.101304	0.153553	1.17602e-21
	obesity	Study Mortality Score	0.322532	0.297047	0.348018	8.02857e-136
	physical inactivity	Akker et al.	0.127879	0.0980152	0.157743	4.74962e-17
	physical inactivity	Elastic Net	0.0587963	0.0291139	0.0884787	0.000103437
	physical inactivity	MARS	0.0583952	0.0286367	0.0881537	0.000120041
	physical inactivity	Phenotypic	0.0358507	0.00575769	0.0659437	0.0195453
	physical inactivity	Deelen et al.	0.220765	0.190553	0.250977	1.59951e-46
	physical inactivity	Study Mortality Score	0.239205	0.208671	0.269738	3.29738e-53
	current smoker	Akker et al.	0.203969	0.168696	0.239241	8.92955e-30
	current smoker	Elastic Net	0.0450885	0.0094073	0.0807698	0.0132601
	current smoker	MARS	0.0489931	0.0131796	0.0848066	0.00733491
	current smoker	Phenotypic	-0.0642846	-0.10039	-0.0281787	0.000483724
	current smoker	Deelen et al.	0.42374	0.387819	0.459661	2.87098e-118
	current smoker	Study Mortality Score	0.280295	0.243711	0.316879	5.70664e-51
	heavy alcohol consumption	Akker et al.	-0.203211	-0.236444	-0.169978	4.27921e-33
	heavy alcohol consumption	Elastic Net	-0.0434594	-0.0762707	-0.010648	0.00943117
	heavy alcohol consumption	MARS	0.0364718	0.00350896	0.0694346	0.0301126
	heavy alcohol consumption	Phenotypic	-0.0356091	-0.0687677	-0.00245058	0.0353074
	heavy alcohol consumption	Deelen et al.	-0.0408652	-0.074302	-0.00742835	0.0166026
	heavy alcohol consumption	Study Mortality Score	-0.112533	-0.146448	-0.0786184	7.85259e-11
	education attainment (low)	Akker et al.	0.120181	0.0929767	0.147386	4.78223e-18
	education attainment (low)	Elastic Net	0.0142729	-0.0127195	0.0412654	0.300025
	education attainment (low)	MARS	0.0115265	-0.0155432	0.0385963	0.40396
	education attainment (low)	Phenotypic	0.0137709	-0.0134361	0.040978	0.321177
	education attainment (low)	Deelen et al.	0.186425	0.158951	0.213899	2.33473e-40
	education attainment (low)	Study Mortality Score	0.174994	0.147089	0.202898	1.00784e-34
	occupation (manual)	Akker et al.	0.0809197	0.0441448	0.117694	1.61258e-05
	occupation (manual)	Elastic Net	0.0289732	-0.00690005	0.0648464	0.113427
	occupation (manual)	MARS	0.03425	-0.00169481	0.0701948	0.0618247
	occupation (manual)	Phenotypic	0.017949	-0.0184969	0.0543949	0.334419
	occupation (manual)	Deelen et al.	0.174112	0.137289	0.210934	1.90697e-20
	occupation (manual)	Study Mortality Score	0.140853	0.10352	0.178186	1.41715e-13
	father's occupation (manual)	Akker et al.	0.124935	0.0912015	0.158669	3.90311e-13
	father's occupation (manual)	Elastic Net	0.0136127	-0.0197965	0.0470219	0.424527
	father's occupation (manual)	MARS	0.00583722	-0.0278049	0.0394794	0.733803
	father's occupation (manual)	Phenotypic	-0.001536	-0.0354055	0.0323335	0.929173
	father's occupation (manual)	Deelen et al.	0.103185	0.0688692	0.137501	3.78259e-09
	father's occupation (manual)	Study Mortality Score	0.113283	0.0786816	0.147885	1.39201e-10

### Sheet: S7 Main  AA - adverse event
Supplemental Table 7	metric	Event	beta estimate	95% CI(lower)	95% CI (upper)	pval
	Akker et al.	Mortality	0.00240507	0.00156797	0.00324217	1.78997e-08
	Elastic Net	Mortality	0.016982	0.00995939	0.0240047	2.14195e-06
	MARS	Mortality	0.0131719	0.00627271	0.020071	0.000182587
	Phenotypic	Mortality	0.0455629	0.0369047	0.0542211	6.08535e-25
	Deelen et al.	Mortality	0.0541785	0.0480248	0.0603323	1.0104e-66
	Study Mortality Score	Mortality	0.0490364	0.0429741	0.0550986	1.32311e-56
	Akker et al.	CHD	0.00293523	0.00199557	0.0038749	9.22027e-10
	Elastic Net	CHD	0.0222142	0.0145218	0.0299065	1.51345e-08
	MARS	CHD	0.0231459	0.015454	0.0308379	3.68564e-09
	Phenotypic	CHD	0.0537592	0.044525	0.0629935	3.71051e-30
	Deelen et al.	CHD	0.0489381	0.0417164	0.0561598	2.95224e-40
	Study Mortality Score	CHD	0.0536749	0.0466211	0.0607288	2.67157e-50
	Akker et al.	Stroke	0.00121322	-0.000197331	0.00262377	0.0918397
	Elastic Net	Stroke	0.0201254	0.00944619	0.0308045	0.000221069
	MARS	Stroke	0.0156469	0.00486435	0.0264295	0.00445283
	Phenotypic	Stroke	0.0511517	0.0379986	0.0643047	2.49341e-14
	Deelen et al.	Stroke	0.0449522	0.0345437	0.0553607	2.56843e-17
	Study Mortality Score	Stroke	0.0432971	0.0327877	0.0538065	6.76166e-16

### Sheet: S8 UKB AA - adverse events
Supplemental Table 8	Outcome	Models	Hazard Ratio	95% CI (lower bound)	95% CI (upper bound)	P value
	Elastic Net	mortality	1.02279	1.01914	1.02646	4.34e-35
	MARS	mortality	1.02676	1.0232	1.03034	4.01e-50
	Phenotypic	mortality	1.03917	1.03452	1.04385	3.85e-63
	Deelen et al.	mortality	1.05627	1.05341	1.05914	<2E-16
	Study Mortality Score	mortality	1.03472	1.03183	1.03762	2.04e-126
	Elastic Net	CVD	1.02218	1.01633	1.02806	6.66e-14
	MARS	CVD	1.02226	1.01657	1.02798	1.06e-14
	Phenotypic	CVD	1.03699	1.02952	1.04452	7.28e-23
	Deelen et al.	CVD	1.04012	1.03542	1.04484	4.94e-65
	Study Mortality Score	CVD	1.02744	1.02275	1.03215	4.82e-31
	Elastic Net	Dementia	1.0087	0.994986	1.0226	0.214917
	MARS	Dementia	1.01541	1.00208	1.02892	0.0233679
	Phenotypic	Dementia	1.01504	0.997463	1.03292	0.0939408
	Deelen et al.	Dementia	1.03825	1.02723	1.04938	5.27e-12
	Study Mortality Score	Dementia	1.01713	1.00602	1.02837	0.00243398
	Elastic Net	Cancer	0.998674	0.995397	1.00196	0.428673
	MARS	Cancer	0.9987	0.995565	1.00184	0.417251
	Phenotypic	Cancer	0.997743	0.993564	1.00194	0.291288
	Deelen et al.	Cancer	1.00744	1.00468	1.01021	1.23e-07
	Study Mortality Score	Cancer	1.00632	1.00366	1.00899	3.09e-06
	Elastic Net	COPD	1.00917	1.00223	1.01616	0.00951504
	MARS	COPD	1.01521	1.00847	1.02199	8.86e-06
	Phenotypic	COPD	1.02367	1.01482	1.03261	1.31e-07
	Deelen et al.	COPD	1.06446	1.05912	1.06983	7.7e-131
	Study Mortality Score	COPD	1.04456	1.03911	1.05004	6.43e-60
	Elastic Net	T2DM	1.00362	0.99882	1.00844	0.139666
	MARS	T2DM	1.03688	1.03218	1.04159	4.12e-55
	Phenotypic	T2DM	1.08935	1.08327	1.09546	2.2e-197
	Deelen et al.	T2DM	1.07037	1.06684	1.07391	<2E-16
	Study Mortality Score	T2DM	1.07066	1.06708	1.07426	<2E-16
